# Combined Metabolic Activators accelerates recovery in mild-to-moderate COVID-19

**DOI:** 10.1101/2020.10.02.20202614

**Authors:** Ozlem Altay, Muhammad Arif, Xiangyu Li, Hong Yang, Mehtap Aydın, Gizem Alkurt, Woonghee Kim, Dogukan Akyol, Cheng Zhang, Gizem Dinler-Doganay, Hasan Turkez, Saeed Shoaie, Jens Nielsen, Jan Borén, Oktay Olmuscelik, Levent Doganay, Mathias Uhlén, Adil Mardinoglu

**Affiliations:** Science for Life Laboratory, KTH - Royal Institute of Technology, Stockholm, Sweden; Department of Clinical Microbiology, Dr Sami Ulus Training and Research Hospital, University of Health Sciences, Ankara, Turkey; Department of Infectious Diseases, Umraniye Training and Research Hospital, University of Health Sciences, Istanbul, Turkey; Genomic Laboratory (GLAB), Umraniye Training and Research Hospital, University of Health Sciences, Istanbul, Turkey; School of Pharmaceutical Sciences & Key Laboratory of Advanced Drug Preparation Technologies, Ministry of Education, Zhengzhou University, Zhengzhou, Henan, PR China; Department of Molecular Biology and Genetics, Istanbul Technical University, Istanbul, Turkey; Department of Medical Biology, Faculty of Medicine, Atatürk University, Erzurum, Turkey; Centre for Host-Microbiome Interactions, Faculty of Dentistry, Oral & Craniofacial Sciences, King’s College London, London, United Kingdom; Department of Biology and Biological Engineering, Chalmers University of Technology, Gothenburg, Sweden; Department of Molecular and Clinical Medicine, University of Gothenburg and Sahlgrenska University Hospital Gothenburg, Sweden; Department of Internal Medicine, Istanbul Medipol University, Istanbul, Turkey; Department of Gastroenterology, Umraniye Training and Research Hospital, University of Health Sciences, Istanbul, Turkey

**Keywords:** COVID-19, Combined Metabolic Activators, proteomics, metabolomics, omics data

## Abstract

There is a need to treat COVID-19 patients suffering from respiratory problems, resulting in decreased oxygen levels and thus leading to mitochondrial dysfunction and metabolic abnormalities. Here, we investigated if a high oral dose of a mixture of Combined Metabolic Activators (CMA) can restore metabolic function and thus aid the recovery of COVID-19 patients. We conducted a placebo-controlled, open-label phase 2 study and a double-blinded phase 3 clinical trials to investigate the time of symptom-free recovery on ambulatory patients using a mixture of CMA consisting of NAD+ and glutathione precursors. The results of both studies showed that the time to complete recovery was significantly shorter in the CMA group (6.6 vs 9.3 days) in phase 2 and (5.7 vs 9.2 days) in phase 3 trials. A comprehensive analysis of the blood metabolome and proteome showed that the plasma levels of proteins and metabolites associated with inflammation and antioxidant metabolism are significantly improved in patients treated with the metabolic activators as compared to placebo. The results show that treating patients infected with COVID-19 with a high dose of CMAs leads to a more rapid symptom-free recovery, suggesting a role for such a therapeutic regime in the treatment of infections leading to respiratory problems.
