## Supplementary material for "Combined Metabolic Activators accelerates recovery in mild-to-moderate COVID-19": Dataset 2N

### Sheet: A) Phase 2
Measurement	Mean ± SD (Placebo - Day 0)	Mean ± SD (Active - Day 0)	Mean ± SD (Placebo - Day 14)	Mean ± SD (Active - Day 14)
Hemoglobin (g/dL)	14.77 ± 1.14	14.15 ± 1.61	14.79 ± 1.27	13.88 ± 1.75
White Blood Cell (cells/nL)	5.60 ± 2.14	5.50 ± 1.88	7.52 ± 1.68	6.89 ± 1.53
Neutrophil (cells/nL)	3.31 ± 1.41	3.43 ± 1.55	4.59 ± 1.27	4.32 ± 1.29
Lymphocyte (cells/L)	1.71 ± 0.75	1.53 ± 0.54	2.33 ± 0.48	1.98 ± 0.46
Platelet (cells/nL)	197.68 ± 44.97	215.97 ± 54.06	299.23 ± 99.25	292.23 ± 76.05
Creatinine (mg/dL)	0.86 ± 0.15	0.82 ± 0.14	0.84 ± 0.13	0.80 ± 0.14
Aspartate transaminase (U/L)	28.64 ± 22.67	21.85 ± 7.55	19.77 ± 6.09	16.63 ± 4.70
Alanine aminotransferase (U/L)	27.82 ± 21.23	19.70 ± 11.74	29.09 ± 21.43	16.35 ± 11.07
Lactate dehydrogenase (U/L)	260.05 ± 83.48	254.04 ± 83.32	220.41 ± 45.18	221.09 ± 56.11
Triglyceride (mg/dL)	116.52 ± 73.07	113.91 ± 90.14	187.81 ± 124.18	155.99 ± 133.69
Ferritin (ug/L)	138.07 ± 115.12	79.44 ± 73.99	130.00 ± 115.15	79.31 ± 69.51
C-reactive protein (mg/dL)	1.37 ± 2.11	0.79 ± 1.09	0.35 ± 0.40	0.27 ± 0.46
D-DIMER (ng/ml)	702.44 ± 1423.48	489.93 ± 763.71	439.31 ± 460.76	354.73 ± 282.87

### Sheet: B) Phase 3
Measurement	Mean ± SD (Placebo - Day 0)	Mean ± SD (Active - Day 0)	Mean ± SD (Placebo - Day 14)	Mean ± SD (Active - Day 14)
Hemoglobin (g/dL)	14.00 ± 1.78	14.33 ± 1.58	13.62 ± 1.87	14.08 ± 1.62
White Blood Cell (cells/nL)	5.64 ± 1.52	5.60 ± 1.64	6.99 ± 1.61	7.09 ± 1.89
Neutrophil (cells/nL)	3.26 ± 1.11	3.34 ± 1.36	4.21 ± 1.33	4.31 ± 1.45
Lymphocyte (cells/L)	1.78 ± 0.67	1.66 ± 0.52	2.16 ± 0.49	2.15 ± 0.64
Platelet (cells/nL)	224.12 ± 54.81	220.44 ± 51.16	296.41 ± 80.26	285.67 ± 89.23
Creatinine (mg/dL)	0.82 ± 0.16	0.85 ± 0.16	0.79 ± 0.15	0.80 ± 0.15
Aspartate transaminase (U/L)	24.95 ± 18.71	25.48 ± 14.85	19.93 ± 11.63	21.14 ± 8.67
Alanine aminotransferase (U/L)	26.81 ± 32.59	28.09 ± 23.27	24.77 ± 25.80	26.73 ± 18.64
Lactate dehydrogenase (U/L)	191.76 ± 46.70	204.55 ± 46.89	193.40 ± 47.22	195.18 ± 45.64
Triglyceride (mg/dL)	130.73 ± 97.97	128.39 ± 94.48	168.55 ± 97.47	181.79 ± 131.79
Ferritin (ug/L)	63.16 ± 69.48	110.13 ± 109.70	79.54 ± 87.07	102.75 ± 80.30
C-reactive protein (mg/dL)	0.59 ± 1.43	0.72 ± 1.16	0.24 ± 0.17	0.33 ± 0.36
Cholesterol (mg/dL)	160.82 ± 30.43	164.46 ± 36.32	175.05 ± 31.20	179.49 ± 34.37
Glucose(mg/dL)	100.57 ± 31.60	103.13 ± 31.78	107.28 ± 46.89	105.06 ± 35.26

### Sheet: C) Combinations
Measurement	Mean ± SD (Placebo - Day 0)	Mean ± SD (Active - Day 0)	Mean ± SD (Placebo - Day 14)	Mean ± SD (Active - Day 14)	Log2FoldChange (Active vs Placebo - Day 0)	Log2FoldChange (Active vs Placebo - Day 14)	Log2FoldChange (Placebo - Day 14 vs Placebo - Day 0)	Log2FoldChange (Active - Day 14 vs Active - Day 0)	P-Value (Active vs Placebo - Day 0)	P-Value (Active vs Placebo - Day 14)	P-Value (Placebo - Day 14 vs Placebo - Day 0)	P-Value (Active - Day 14 vs Active - Day 0)
Aspartate transaminase (U/L)	25.79 ± 19.62	24.62 ± 13.56	19.89 ± 10.47	19.94 ± 8.06	-0.0673447	0.0036558	-0.37472	-0.303719	0.511179	0.962674	0.000157145	3.59206e-10
Alanine aminotransferase (U/L)	27.04 ± 30.29	26.10 ± 21.39	25.86 ± 24.72	23.99 ± 17.56	-0.0510929	-0.10862	-0.0643235	-0.121851	0.735985	0.438341	0.606754	0.0319736
Lactate dehydrogenase (U/L)	207.91 ± 64.04	216.84 ± 61.76	200.39 ± 47.93	202.26 ± 49.97	0.0606386	0.0134255	-0.0531889	-0.100402	0.231048	0.762461	0.0606331	0.000287893
Creatinine (mg/dL)	0.83 ± 0.16	0.84 ± 0.16	0.80 ± 0.15	0.80 ± 0.15	0.0251057	-0.00631023	-0.0387382	-0.0701542	0.426679	0.846234	0.0666791	3.06831e-09
Glucose(mg/dL)	100.57 ± 31.60	103.13 ± 31.78	107.28 ± 46.89	105.06 ± 35.26	0.0362546	-0.0301137	0.0930919	0.0267236	0.545524	0.687376	0.0412065	0.337909
Hemoglobin (g/dL)	14.18 ± 1.68	14.28 ± 1.58	13.91 ± 1.81	14.02 ± 1.65	0.0107926	0.0116015	-0.027308	-0.0264992	0.571936	0.590552	0.0201389	1.03436e-07
White Blood Cell (cells/nL)	5.63 ± 1.67	5.58 ± 1.70	7.12 ± 1.63	7.04 ± 1.80	-0.0134773	-0.0173074	0.338457	0.334627	0.791105	0.695151	4.30973e-12	7.73901e-34
Neutrophil (cells/nL)	3.27 ± 1.18	3.36 ± 1.41	4.30 ± 1.32	4.31 ± 1.41	0.0390522	0.00269129	0.395431	0.35907	0.571349	0.962529	2.36602e-09	9.54177e-22
Lymphocyte (cells/L)	1.76 ± 0.68	1.63 ± 0.53	2.21 ± 0.49	2.11 ± 0.60	-0.109612	-0.0656572	0.326129	0.370083	0.0548462	0.168661	1.53418e-10	7.50626e-33
Platelet (cells/nL)	218.06 ± 53.67	219.38 ± 51.81	297.11 ± 84.80	287.43 ± 85.80	0.00866579	-0.0478184	0.446273	0.389789	0.830721	0.358986	4.49214e-15	1.40906e-34
Triglyceride (mg/dL)	127.55 ± 92.81	124.97 ± 93.52	173.31 ± 104.24	174.83 ± 132.54	-0.0295609	0.0125979	0.442222	0.48438	0.815053	0.923188	8.48466e-05	1.50328e-11
C-reactive protein (mg/dL)	0.77 ± 1.63	0.74 ± 1.14	0.27 ± 0.26	0.32 ± 0.39	-0.0657077	0.220454	-1.50211	-1.21595	0.818892	0.337361	0.00176875	2.11132e-08
Cholesterol (mg/dL)	160.82 ± 30.43	164.46 ± 36.32	175.05 ± 31.20	179.49 ± 34.37	0.0322711	0.036186	0.122271	0.126186	0.440845	0.357145	1.52306e-05	1.4202e-14
D-DIMER (ng/ml)	702.44 ± 1423.48	489.93 ± 763.71	439.31 ± 460.76	354.73 ± 282.87	-0.519792	-0.308525	-0.677114	-0.465848	0.370623	0.299902	0.433924	0.153429
Ferritin (ug/L)	88.53 ± 93.74	98.94 ± 99.10	112.19 ± 107.54	87.56 ± 73.97	0.160332	-0.357634	0.341664	-0.176302	0.467154	0.134035	0.876336	0.648489
