## Supplementary material for "Combined Metabolic Activators accelerates recovery in mild-to-moderate COVID-19": Dataset 8N

### Sheet: Sheet1
Measurement	CMCS (n = 69)						Placebo (n = 22)
	Day_0	Day_14	Log2FCa	p valuea	FDRa		Day_0	Day_14	Log2FCb	p valueb	FDRb
	Mean ± SD	Mean ± SD					Mean ± SD	Mean ± SD
CXCL10	11.86 ± 1.24	9.47 ± 0.62	-0.324928	1.13526e-23	8.17391e-22		11.83 ± 1.47	9.62 ± 0.84	-0.297911	3.79725e-08	2.73402e-06
MCP-2	10.55 ± 1.05	8.77 ± 0.71	-0.267349	1.15615e-20	4.16213e-19		10.53 ± 1.28	9.01 ± 0.92	-0.223821	7.55346e-07	2.71924e-05
CSF-1	10.51 ± 0.27	10.07 ± 0.26	-0.0623505	3.94609e-16	7.10296e-15		10.52 ± 0.28	10.21 ± 0.15	-0.0431327	1.4646e-05	0.000263627
CX3CL1	4.76 ± 0.55	4.03 ± 0.36	-0.23861	3.0599e-16	7.10296e-15		4.83 ± 0.67	4.20 ± 0.30	-0.203468	0.000171004	0.00153903
IFN-gamma	8.18 ± 1.29	6.55 ± 0.77	-0.321897	1.40257e-15	2.0197e-14		8.20 ± 1.51	6.73 ± 0.92	-0.284283	0.000267617	0.00192684
CXCL11	9.74 ± 1.05	8.49 ± 1.10	-0.198127	3.14586e-13	3.77504e-12		9.56 ± 1.22	8.65 ± 1.33	-0.14421	0.00386073	0.0154429
TNF	3.15 ± 0.42	2.65 ± 0.36	-0.252515	4.29049e-13	4.41308e-12		3.20 ± 0.44	2.84 ± 0.41	-0.169964	6.3636e-05	0.000763631
TRAIL	8.35 ± 0.38	7.88 ± 0.25	-0.0848102	9.26173e-13	8.33556e-12		8.36 ± 0.46	7.95 ± 0.24	-0.0717827	0.000427528	0.00236785
CCL19	10.28 ± 0.78	9.55 ± 0.59	-0.106617	4.24779e-12	3.39823e-11		10.32 ± 0.89	9.77 ± 0.71	-0.0782971	0.0026195	0.0125736
IL-18R1	8.86 ± 0.51	8.42 ± 0.38	-0.0734756	5.88292e-12	4.2357e-11		8.86 ± 0.59	8.42 ± 0.48	-0.0729582	3.86418e-06	9.27402e-05
IL10	4.45 ± 1.00	3.61 ± 0.75	-0.299677	3.5376e-11	2.31552e-10		4.19 ± 0.81	3.69 ± 0.46	-0.183156	0.0038205	0.0154429
TWEAK	8.65 ± 0.29	8.99 ± 0.37	0.0550453	1.40914e-10	8.45483e-10		8.59 ± 0.29	9.03 ± 0.36	0.0708053	3.58689e-05	0.000516512
TRANCE	4.88 ± 0.61	5.38 ± 0.68	0.140667	3.22977e-09	1.7888e-08		5.01 ± 0.58	5.56 ± 0.51	0.150748	0.000322592	0.00211151
IL-12B	6.87 ± 0.63	6.49 ± 0.57	-0.0813951	8.21571e-09	4.22522e-08		6.87 ± 0.79	6.61 ± 0.60	-0.0565327	0.0445126	0.100121
OPG	9.99 ± 0.36	9.68 ± 0.37	-0.0447377	7.76736e-08	3.72833e-07		9.99 ± 0.38	9.65 ± 0.28	-0.0505784	0.000235683	0.00188546
TNFB	5.04 ± 0.51	4.79 ± 0.48	-0.0731764	1.69411e-07	7.37119e-07		4.91 ± 0.44	4.75 ± 0.42	-0.0475001	0.0207821	0.0623464
CD8A	10.41 ± 0.61	10.05 ± 0.54	-0.0511115	1.74042e-07	7.37119e-07		10.49 ± 0.60	10.23 ± 0.53	-0.0350464	0.0449828	0.100121
CXCL9	7.02 ± 0.49	6.60 ± 0.59	-0.0878732	1.91683e-07	7.66731e-07		6.99 ± 0.73	6.70 ± 0.54	-0.0607462	0.0527507	0.108516
CD6	6.49 ± 0.41	6.69 ± 0.41	0.0445036	6.99936e-07	2.65239e-06		6.63 ± 0.42	6.81 ± 0.39	0.038429	0.00357652	0.0154429
IL18	9.32 ± 0.70	9.04 ± 0.62	-0.0449573	2.09243e-06	7.53276e-06		9.56 ± 1.12	9.50 ± 1.09	-0.00944727	0.518971	0.691961
IL6	2.66 ± 0.80	2.14 ± 0.54	-0.314904	4.88399e-06	1.67451e-05		2.83 ± 0.89	2.28 ± 0.65	-0.309244	0.00548544	0.0207869
PD-L1	6.55 ± 0.49	6.22 ± 0.58	-0.075712	6.60657e-06	2.16215e-05		6.55 ± 0.53	6.30 ± 0.52	-0.0552612	0.0477803	0.101182
MMP-1	14.18 ± 0.97	14.63 ± 0.99	0.0454716	8.62545e-06	2.70014e-05		13.76 ± 0.84	14.24 ± 0.78	0.0497729	0.0405878	0.100121
MCP-1	11.54 ± 0.75	11.12 ± 0.52	-0.0542979	1.0771e-05	3.23129e-05		11.54 ± 0.56	11.40 ± 0.51	-0.0176925	0.210382	0.355384
CD5	5.46 ± 0.28	5.58 ± 0.30	0.0320951	6.27967e-05	0.000180855		5.54 ± 0.24	5.71 ± 0.21	0.0436509	0.012408	0.0425416
Flt3L	8.80 ± 0.43	9.01 ± 0.43	0.0331044	9.07398e-05	0.00025128		8.78 ± 0.39	9.05 ± 0.37	0.0438489	0.000136719	0.00140625
MCP-4	14.09 ± 0.75	14.42 ± 0.78	0.0332199	0.000139473	0.000371927		14.02 ± 0.69	14.59 ± 0.73	0.0578602	0.000687269	0.00353453
IL-10RB	6.03 ± 0.30	6.15 ± 0.29	0.0280738	0.000200688	0.000516054		6.17 ± 0.23	6.27 ± 0.18	0.0234475	0.0266585	0.0738235
IL-15RA	1.42 ± 0.26	1.28 ± 0.28	-0.146438	0.000216659	0.000537913		1.38 ± 0.27	1.43 ± 0.28	0.0451645	0.767407	0.845094
CCL25	6.27 ± 0.53	6.10 ± 0.51	-0.0407806	0.000256206	0.000614894		6.14 ± 0.44	6.04 ± 0.30	-0.0255627	0.212243	0.355384
LIF-R	4.23 ± 0.27	4.07 ± 0.27	-0.0561598	0.000288748	0.000670641		4.21 ± 0.29	4.04 ± 0.27	-0.0602126	0.0150165	0.0491448
IL-17C	3.87 ± 0.81	3.47 ± 0.64	-0.156675	0.000400769	0.00090173		3.52 ± 0.45	3.50 ± 0.50	-0.00646866	0.902586	0.915298
TNFRSF9	6.70 ± 0.39	6.83 ± 0.36	0.0283861	0.00211184	0.00450877		6.74 ± 0.43	6.98 ± 0.39	0.0507197	0.000409632	0.00236785
EN-RAGE	2.62 ± 0.60	2.93 ± 0.77	0.164727	0.00212914	0.00450877		2.98 ± 1.36	3.28 ± 1.24	0.137761	0.070123	0.136456
LAP TGF-beta-1	6.50 ± 0.45	6.72 ± 0.57	0.0476764	0.00224487	0.00461802		6.46 ± 0.47	6.64 ± 0.66	0.0398831	0.308521	0.482902
CCL28	2.63 ± 0.44	2.75 ± 0.48	0.0614066	0.00366914	0.00733829		2.44 ± 0.31	2.48 ± 0.37	0.0252642	0.44111	0.639599
uPA	9.74 ± 0.32	9.62 ± 0.33	-0.0178133	0.00689542	0.0134181		9.77 ± 0.28	9.64 ± 0.20	-0.0200975	0.0379541	0.0975962
ST1A1	3.96 ± 0.59	4.14 ± 0.51	0.0654194	0.0128078	0.0242675		4.01 ± 0.64	4.12 ± 0.68	0.0379516	0.585384	0.739432
HGF	8.28 ± 0.44	8.42 ± 0.46	0.0239361	0.0155212	0.0286545		8.30 ± 0.33	8.48 ± 0.30	0.0299139	0.0458887	0.100121
FGF-19	8.43 ± 1.04	8.82 ± 0.79	0.0649999	0.0193339	0.034801		8.42 ± 0.85	8.92 ± 1.02	0.0838306	0.0238412	0.0686626
DNER	9.00 ± 0.27	8.92 ± 0.29	-0.0122944	0.0213649	0.0375189		8.93 ± 0.21	8.89 ± 0.29	-0.00609771	0.415133	0.622699
CD244	6.74 ± 0.55	6.87 ± 0.57	0.027359	0.0223168	0.0382573		6.61 ± 0.38	6.77 ± 0.42	0.0355236	0.135714	0.244285
IL-17A	2.16 ± 0.58	2.04 ± 0.55	-0.0796053	0.0405544	0.067905		2.05 ± 0.37	1.97 ± 0.45	-0.057768	0.743713	0.836677
TGF-alpha	3.01 ± 0.30	3.12 ± 0.39	0.0519193	0.0480092	0.0785606		2.98 ± 0.27	3.16 ± 0.36	0.0837246	0.0189602	0.0593538
STAMBP	7.28 ± 0.87	7.54 ± 0.92	0.0503742	0.0509962	0.081594		7.25 ± 1.02	7.50 ± 1.02	0.0487462	0.453852	0.639599
ADA	6.19 ± 0.46	6.28 ± 0.46	0.0191877	0.0994311	0.155631		6.15 ± 0.39	6.26 ± 0.40	0.0268361	0.267826	0.438261
SIRT2	7.00 ± 0.96	7.23 ± 1.02	0.0477427	0.102699	0.157326		6.92 ± 1.10	7.21 ± 1.09	0.0583092	0.392195	0.600809
MMP-10	9.54 ± 0.63	9.38 ± 0.61	-0.0244746	0.110313	0.16547		9.55 ± 0.71	9.52 ± 0.72	-0.00547594	0.792486	0.845094
CCL11	7.88 ± 0.46	7.96 ± 0.54	0.0145744	0.123174	0.180991		7.93 ± 0.40	8.15 ± 0.53	0.0385562	0.00862503	0.0310501
CCL3	5.68 ± 0.68	5.82 ± 0.85	0.0335948	0.130958	0.188579		5.65 ± 0.53	5.67 ± 0.57	0.00589586	0.849247	0.873511
4E-BP1	9.94 ± 0.72	10.08 ± 0.73	0.0201277	0.193199	0.272752		10.02 ± 0.76	10.27 ± 0.61	0.035092	0.278887	0.446219
AXIN1	6.62 ± 0.95	6.80 ± 0.97	0.0377591	0.202633	0.280569		6.54 ± 1.05	6.80 ± 1.23	0.0561991	0.461933	0.639599
CCL20	8.18 ± 0.84	8.05 ± 0.84	-0.023005	0.217339	0.295253		7.91 ± 0.59	7.83 ± 0.77	-0.0144694	0.572398	0.73594
SCF	9.35 ± 0.34	9.30 ± 0.42	-0.00709131	0.236834	0.315779		9.32 ± 0.30	9.10 ± 0.47	-0.0349436	0.0454954	0.100121
NT-3	2.25 ± 0.32	2.32 ± 0.44	0.0431767	0.264208	0.345872		2.21 ± 0.36	2.43 ± 0.48	0.136751	0.103335	0.195793
FGF-23	2.26 ± 0.96	2.20 ± 1.09	-0.0433216	0.295953	0.380511		2.09 ± 0.57	2.03 ± 0.38	-0.0417805	0.557419	0.729712
CASP-8	3.44 ± 0.54	3.51 ± 0.61	0.0310296	0.315412	0.398415		3.45 ± 0.54	3.51 ± 0.54	0.0262329	0.710651	0.836677
CDCP1	2.94 ± 0.62	2.89 ± 0.68	-0.0247962	0.329946	0.409588		3.13 ± 0.59	2.94 ± 0.56	-0.0893285	0.0355159	0.0947091
VEGFA	11.04 ± 0.50	10.98 ± 0.60	-0.00756081	0.348354	0.42511		11.06 ± 0.41	11.16 ± 0.80	0.0136115	0.502368	0.682462
CCL23	10.47 ± 0.50	10.41 ± 0.51	-0.00741293	0.376284	0.451541		10.42 ± 0.44	10.45 ± 0.47	0.00431422	0.788711	0.845094
IL8	5.70 ± 0.59	5.59 ± 0.93	-0.0280689	0.38744	0.457306		5.72 ± 0.88	5.41 ± 0.78	-0.0811541	0.0592081	0.118416
TNFSF14	5.30 ± 0.51	5.37 ± 0.74	0.0192285	0.400026	0.464546		5.31 ± 0.58	5.36 ± 0.58	0.013534	0.71313	0.836677
SLAMF1	2.61 ± 0.43	2.65 ± 0.47	0.0177308	0.480563	0.540634		2.69 ± 0.37	2.57 ± 0.41	-0.0660195	0.121477	0.224265
CD40	12.05 ± 0.53	12.11 ± 0.52	0.00645222	0.475373	0.540634		11.97 ± 0.51	12.06 ± 0.64	0.0102425	0.608581	0.75548
CXCL1	10.89 ± 0.66	10.83 ± 0.63	-0.00841155	0.495704	0.549087		10.72 ± 0.83	10.63 ± 0.88	-0.0126515	0.703498	0.836677
CCL4	5.92 ± 0.66	5.97 ± 0.71	0.0117413	0.533079	0.574172		5.84 ± 0.55	5.95 ± 0.51	0.0277087	0.453565	0.639599
IL7	2.88 ± 0.63	2.82 ± 0.73	-0.0267563	0.534299	0.574172		2.82 ± 0.83	2.87 ± 0.74	0.0263858	0.798144	0.845094
CXCL6	9.18 ± 0.70	9.12 ± 0.85	-0.00871567	0.58158	0.615791		9.01 ± 0.73	8.93 ± 0.85	-0.0122267	0.736691	0.836677
CXCL5	11.85 ± 1.01	11.91 ± 0.96	0.00634943	0.70318	0.733753		11.69 ± 1.26	11.81 ± 1.14	0.0148263	0.733978	0.836677
OSM	5.04 ± 0.92	4.99 ± 0.80	-0.0129623	0.734283	0.755263		5.12 ± 0.96	5.12 ± 0.62	-0.00140574	0.983235	0.983235
CST5	6.47 ± 0.48	6.48 ± 0.49	0.00171178	0.872179	0.884463		6.59 ± 0.70	6.61 ± 0.51	0.00408632	0.846611	0.873511
FGF-21	5.60 ± 1.19	5.60 ± 1.42	0.000925623	0.982342	0.982342		5.38 ± 1.24	5.82 ± 1.71	0.112105	0.139692	0.245313
Note: CMCS, combined cofactors supplementation. Log2FC, log2 transformation of fold change. a, statistical difference for change in the treated group after 14 days. b, statistical difference for change in the placebo group after 14 days.
