## Supplementary material for "Combined Metabolic Activators accelerates recovery in mild-to-moderate COVID-19": Dataset 9N

### Sheet: Sheet1
Measurement	Day_14					Day_0
	CMCS (n = 69)	Placebo (n =22)	Log2FCa	p valuea		CMCS (n = 69)	Placebo (n =22)	Log2FCb	p valueb
	Mean ± SD	Mean ± SD				Mean ± SD	Mean ± SD
IL18	9.04 ± 0.62	9.50 ± 1.09	-0.0723877	0.0143994		9.32 ± 0.70	9.56 ± 1.12	-0.0368776	0.232957
CSF-1	10.07 ± 0.26	10.21 ± 0.15	-0.0200051	0.0173622		10.51 ± 0.27	10.52 ± 0.28	-0.000787253	0.931148
CCL28	2.75 ± 0.48	2.48 ± 0.37	0.147884	0.018089		2.63 ± 0.44	2.44 ± 0.31	0.111742	0.0527864
MCP-1	11.12 ± 0.52	11.40 ± 0.51	-0.0369746	0.025641		11.54 ± 0.75	11.54 ± 0.56	-0.000369183	0.986382
TNF	2.65 ± 0.36	2.84 ± 0.41	-0.103767	0.0330938		3.15 ± 0.42	3.20 ± 0.44	-0.0212156	0.653187
IL-15RA	1.28 ± 0.28	1.43 ± 0.28	-0.151209	0.047072		1.42 ± 0.26	1.38 ± 0.27	0.0403941	0.542059
CX3CL1	4.03 ± 0.36	4.20 ± 0.30	-0.0581529	0.0514044		4.76 ± 0.55	4.83 ± 0.67	-0.0230117	0.591893
SCF	9.30 ± 0.42	9.10 ± 0.47	0.0325167	0.0536582		9.35 ± 0.34	9.32 ± 0.30	0.00466438	0.710189
CD5	5.58 ± 0.30	5.71 ± 0.21	-0.0315077	0.0736608		5.46 ± 0.28	5.54 ± 0.24	-0.0199518	0.252993
IL-10RB	6.15 ± 0.29	6.27 ± 0.18	-0.0275581	0.0787881		6.03 ± 0.30	6.17 ± 0.23	-0.0321845	0.0543647
TNFRSF9	6.83 ± 0.36	6.98 ± 0.39	-0.0316296	0.0948154		6.70 ± 0.39	6.74 ± 0.43	-0.00929607	0.660372
MMP-1	14.63 ± 0.99	14.24 ± 0.78	0.0390653	0.0954245		14.18 ± 0.97	13.76 ± 0.84	0.0433667	0.0707102
EN-RAGE	2.93 ± 0.77	3.28 ± 1.24	-0.163654	0.114378		2.62 ± 0.60	2.98 ± 1.36	-0.19062	0.0783841
CCL11	7.96 ± 0.54	8.15 ± 0.53	-0.0343762	0.151131		7.88 ± 0.46	7.93 ± 0.40	-0.0103944	0.602115
CCL19	9.55 ± 0.59	9.77 ± 0.71	-0.032712	0.155864		10.28 ± 0.78	10.32 ± 0.89	-0.00439191	0.873643
CD8A	10.05 ± 0.54	10.23 ± 0.53	-0.0259718	0.170496		10.41 ± 0.61	10.49 ± 0.60	-0.00990663	0.630119
MCP-2	8.77 ± 0.71	9.01 ± 0.92	-0.0400269	0.191698		10.55 ± 1.05	10.53 ± 1.28	0.0035019	0.925383
TRAIL	7.88 ± 0.25	7.95 ± 0.24	-0.0141488	0.210499		8.35 ± 0.38	8.36 ± 0.46	-0.00112137	0.946897
CD6	6.69 ± 0.41	6.81 ± 0.39	-0.025846	0.222197		6.49 ± 0.41	6.63 ± 0.42	-0.0319206	0.154428
CXCL1	10.83 ± 0.63	10.63 ± 0.88	0.0270187	0.242877		10.89 ± 0.66	10.72 ± 0.83	0.0227787	0.32679
VEGFA	10.98 ± 0.60	11.16 ± 0.80	-0.0237684	0.254273		11.04 ± 0.50	11.06 ± 0.41	-0.00259606	0.8666
TRANCE	5.38 ± 0.68	5.56 ± 0.51	-0.0474928	0.257277		4.88 ± 0.61	5.01 ± 0.58	-0.0374113	0.386681
4E-BP1	10.08 ± 0.73	10.27 ± 0.61	-0.0273981	0.266208		9.94 ± 0.72	10.02 ± 0.76	-0.0124338	0.630629
CCL20	8.05 ± 0.84	7.83 ± 0.77	0.0391616	0.288121		8.18 ± 0.84	7.91 ± 0.59	0.0476973	0.170869
CST5	6.48 ± 0.49	6.61 ± 0.51	-0.0286298	0.289363		6.47 ± 0.48	6.59 ± 0.70	-0.0262552	0.370529
IL6	2.14 ± 0.54	2.28 ± 0.65	-0.0950716	0.309202		2.66 ± 0.80	2.83 ± 0.89	-0.0894113	0.401095
NT-3	2.32 ± 0.44	2.43 ± 0.48	-0.0671898	0.316195		2.25 ± 0.32	2.21 ± 0.36	0.0263848	0.624979
IFN-gamma	6.55 ± 0.77	6.73 ± 0.92	-0.0411639	0.342002		8.18 ± 1.29	8.20 ± 1.51	-0.00355015	0.951241
CXCL6	9.12 ± 0.85	8.93 ± 0.85	0.0308962	0.355449		9.18 ± 0.70	9.01 ± 0.73	0.0273852	0.322094
MCP-4	14.42 ± 0.78	14.59 ± 0.73	-0.0170138	0.367667		14.09 ± 0.75	14.02 ± 0.69	0.00762656	0.682413
CXCL10	9.47 ± 0.62	9.62 ± 0.84	-0.0223204	0.376726		11.86 ± 1.24	11.83 ± 1.47	0.00469652	0.903776
MMP-10	9.38 ± 0.61	9.52 ± 0.72	-0.021006	0.38133		9.54 ± 0.63	9.55 ± 0.71	-0.00200728	0.933941
IL8	5.59 ± 0.93	5.41 ± 0.78	0.047407	0.410767		5.70 ± 0.59	5.72 ± 0.88	-0.00567827	0.891757
IL-12B	6.49 ± 0.57	6.61 ± 0.60	-0.0256636	0.412		6.87 ± 0.63	6.87 ± 0.79	-0.00080121	0.981464
CD244	6.87 ± 0.57	6.77 ± 0.42	0.021163	0.44827		6.74 ± 0.55	6.61 ± 0.38	0.0293276	0.287583
CCL3	5.82 ± 0.85	5.67 ± 0.57	0.0360879	0.460539		5.68 ± 0.68	5.65 ± 0.53	0.00838893	0.835888
CXCL9	6.60 ± 0.59	6.70 ± 0.54	-0.0220664	0.471224		7.02 ± 0.49	6.99 ± 0.73	0.00506068	0.858021
FGF-23	2.20 ± 1.09	2.03 ± 0.38	0.115701	0.479045		2.26 ± 0.96	2.09 ± 0.57	0.117242	0.416842
OSM	4.99 ± 0.80	5.12 ± 0.62	-0.0357025	0.505626		5.04 ± 0.92	5.12 ± 0.96	-0.0241459	0.709857
SLAMF1	2.65 ± 0.47	2.57 ± 0.41	0.040404	0.514059		2.61 ± 0.43	2.69 ± 0.37	-0.0433463	0.445986
PD-L1	6.22 ± 0.58	6.30 ± 0.52	-0.0187267	0.556485		6.55 ± 0.49	6.55 ± 0.53	0.00172403	0.949453
HGF	8.42 ± 0.46	8.48 ± 0.30	-0.0105814	0.557936		8.28 ± 0.44	8.30 ± 0.33	-0.0046036	0.795829
FGF-21	5.60 ± 1.42	5.82 ± 1.71	-0.0539355	0.560535		5.60 ± 1.19	5.38 ± 1.24	0.0572442	0.460584
CXCL11	8.49 ± 1.10	8.65 ± 1.33	-0.0275038	0.566737		9.74 ± 1.05	9.56 ± 1.22	0.026414	0.510245
IL-17A	2.04 ± 0.55	1.97 ± 0.45	0.0535439	0.573361		2.16 ± 0.58	2.05 ± 0.37	0.0753812	0.419855
LAP TGF-beta-1	6.72 ± 0.57	6.64 ± 0.66	0.0170732	0.587575		6.50 ± 0.45	6.46 ± 0.47	0.00927989	0.70912
FGF-19	8.82 ± 0.79	8.92 ± 1.02	-0.0173775	0.608739		8.43 ± 1.04	8.42 ± 0.85	0.00145319	0.972479
CCL25	6.10 ± 0.51	6.04 ± 0.30	0.013936	0.613744		6.27 ± 0.53	6.14 ± 0.44	0.0291538	0.314173
IL10	3.61 ± 0.75	3.69 ± 0.46	-0.0310147	0.644646		4.45 ± 1.00	4.19 ± 0.81	0.0855065	0.279919
DNER	8.92 ± 0.29	8.89 ± 0.29	0.00527553	0.650021		9.00 ± 0.27	8.93 ± 0.21	0.0114722	0.25472
TWEAK	8.99 ± 0.37	9.03 ± 0.36	-0.00621563	0.665424		8.65 ± 0.29	8.59 ± 0.29	0.00954433	0.426922
Flt3L	9.01 ± 0.43	9.05 ± 0.37	-0.00698057	0.669074		8.80 ± 0.43	8.78 ± 0.39	0.00376396	0.822974
CXCL5	11.91 ± 0.96	11.81 ± 1.14	0.0120536	0.6874		11.85 ± 1.01	11.69 ± 1.26	0.0205305	0.525754
TGF-alpha	3.12 ± 0.39	3.16 ± 0.36	-0.0174559	0.688184		3.01 ± 0.30	2.98 ± 0.27	0.0143493	0.682559
LIF-R	4.07 ± 0.27	4.04 ± 0.27	0.00918913	0.693836		4.23 ± 0.27	4.21 ± 0.29	0.00513625	0.826589
OPG	9.68 ± 0.37	9.65 ± 0.28	0.00494965	0.699929		9.99 ± 0.36	9.99 ± 0.38	-0.000891054	0.94537
TNFB	4.79 ± 0.48	4.75 ± 0.42	0.0127782	0.71409		5.04 ± 0.51	4.91 ± 0.44	0.0384545	0.273778
CD40	12.11 ± 0.52	12.06 ± 0.64	0.00548715	0.734165		12.05 ± 0.53	11.97 ± 0.51	0.0092774	0.54834
CDCP1	2.89 ± 0.68	2.94 ± 0.56	-0.0259113	0.744597		2.94 ± 0.62	3.13 ± 0.59	-0.0904436	0.209338
CCL23	10.41 ± 0.51	10.45 ± 0.47	-0.00506803	0.763887		10.47 ± 0.50	10.42 ± 0.44	0.00665912	0.686127
IL7	2.82 ± 0.73	2.87 ± 0.74	-0.024903	0.784826		2.88 ± 0.63	2.82 ± 0.83	0.028239	0.738246
uPA	9.62 ± 0.33	9.64 ± 0.20	-0.00260842	0.814099		9.74 ± 0.32	9.77 ± 0.28	-0.00489256	0.66408
IL-17C	3.47 ± 0.64	3.50 ± 0.50	-0.0143374	0.817488		3.87 ± 0.81	3.52 ± 0.45	0.135869	0.059272
STAMBP	7.54 ± 0.92	7.50 ± 1.02	0.00811649	0.855344		7.28 ± 0.87	7.25 ± 1.02	0.00648843	0.883323
ST1A1	4.14 ± 0.51	4.12 ± 0.68	0.00750827	0.875269		3.96 ± 0.59	4.01 ± 0.64	-0.0199595	0.709448
CCL4	5.97 ± 0.71	5.95 ± 0.51	0.00568213	0.88559		5.92 ± 0.66	5.84 ± 0.55	0.0216496	0.573244
ADA	6.28 ± 0.46	6.26 ± 0.40	0.00351233	0.889289		6.19 ± 0.46	6.15 ± 0.39	0.0111608	0.661294
SIRT2	7.23 ± 1.02	7.21 ± 1.09	0.00493204	0.922692		7.00 ± 0.96	6.92 ± 1.10	0.0154986	0.76041
TNFSF14	5.37 ± 0.74	5.36 ± 0.58	0.0036713	0.937014		5.30 ± 0.51	5.31 ± 0.58	-0.00202322	0.954346
CASP-8	3.51 ± 0.61	3.51 ± 0.54	-0.00163466	0.978283		3.44 ± 0.54	3.45 ± 0.54	-0.00643141	0.90766
IL-18R1	8.42 ± 0.38	8.42 ± 0.48	0.00032899	0.984645		8.86 ± 0.51	8.86 ± 0.59	0.000846397	0.968017
AXIN1	6.80 ± 0.97	6.80 ± 1.23	-0.000133094	0.998033		6.62 ± 0.95	6.54 ± 1.05	0.0183069	0.726683
Note: CMCS, combined cofactors supplementation. Log2FC, log2 transformation of fold change. a, statistical difference for change between treated group and placebo group after 14 days. b, statistical difference for change between treated group and placebo group at day 0.
