## Supplementary material for "Combined Metabolic Activators accelerates recovery in mild-to-moderate COVID-19": Dataset 10N

### Sheet: Sheet1
	serine		cysteine		carnitine		nicotinamide riboside		hydroquinone sulfate		2-methoxyhydroquinone sulfate (1)
Proteins	Correlation	P-Value	Correlation	P-Value	Correlation	P-Value	Correlation	P-Value	Correlation	P-Value	Correlation	P-Value
IL8	-0.109134	0.303122	-0.0748848	0.480517	0.0251156	0.81319	0.0488676	0.696796	-0.129776	0.230904	0.133204	0.241884
VEGFA	-0.40078	8.26073e-05	0.00387004	0.970957	0.138032	0.191964	0.00348607	0.977838	0.0664868	0.540633	0.0843963	0.459606
CD8A	-0.154276	0.144259	0.150597	0.15419	-0.0272018	0.79799	-0.111617	0.372261	-0.117099	0.280074	-0.0271665	0.812148
CDCP1	-0.208632	0.0471883	-0.0490683	0.64416	0.00877528	0.934205	0.0764638	0.541716	-0.0558249	0.607553	0.0140214	0.902388
CD244	-0.0186654	0.8606	0.156092	0.139539	-0.0653926	0.537999	-0.111032	0.374786	-0.00493913	0.963786	0.000511198	0.996433
IL7	0.0124861	0.90649	0.0544036	0.608523	-0.0630037	0.552982	-0.035967	0.774336	0.0692024	0.524186	0.0284323	0.803566
OPG	-0.206195	0.0498892	0.0155917	0.883379	-0.179694	0.0883101	0.276401	0.0246687	0.00778231	0.942968	0.0463729	0.684875
LAP TGF-beta-1	0.00332856	0.975019	0.116914	0.269742	-0.118156	0.264651	-0.0309989	0.804844	0.0185718	0.864431	0.136879	0.229019
uPA	0.045039	0.671624	-0.0120401	0.909815	-0.186861	0.0761367	-0.0423964	0.735362	-0.122913	0.256718	-0.0596154	0.601746
IL6	-0.371972	0.000306255	-0.0970243	0.362962	0.0100012	0.925462	-0.099257	0.431485	-0.0863531	0.429197	0.0393135	0.730854
IL-17C	-0.116452	0.271652	-0.0548973	0.60527	-0.190221	0.0709121	0.162551	0.192223	-0.136291	0.208127	-0.115482	0.31084
MCP-1	-0.245692	0.0189021	-0.0796146	0.453154	-0.0838669	0.42931	0.227054	0.0667471	0.0170956	0.875117	0.0955209	0.402372
IL-17A	-0.185727	0.0796688	-0.0837881	0.432363	-0.0427954	0.688787	-0.0681381	0.589669	0.0156894	0.885992	-0.146828	0.19957
CXCL11	-0.159054	0.132091	0.036423	0.731776	-0.0657589	0.535719	0.0141321	0.91033	0.00382737	0.971934	0.0872687	0.444415
AXIN1	0.0136168	0.898065	0.0673833	0.525668	-0.0381112	0.719848	-0.122806	0.325933	-0.0276664	0.799209	0.0764849	0.502884
TRAIL	-0.127313	0.22913	-0.0303552	0.77516	-0.0207836	0.844968	0.0870682	0.48696	-0.0357221	0.742549	0.0675998	0.55389
CXCL9	-0.0654722	0.537503	-0.0870202	0.412101	0.0699634	0.509902	-0.22363	0.0710744	-0.0268645	0.804912	-0.117405	0.302796
CST5	-0.197006	0.0612447	0.132457	0.210709	-0.0626055	0.555498	0.158042	0.205016	0.104651	0.334718	-0.0168939	0.882522
OSM	-0.29836	0.00407165	-0.0837076	0.43019	0.072416	0.495143	0.253314	0.0401488	0.0848582	0.434528	0.106426	0.350553
CXCL1	0.09613	0.3647	0.130865	0.216296	-0.0346393	0.744449	-0.233566	0.0591005	0.0213968	0.844053	0.0981013	0.389722
CCL4	-0.20954	0.0462135	0.0138876	0.896049	0.0508043	0.632471	0.00661726	0.957945	0.0797915	0.462551	0.105891	0.352997
CD6	-0.074996	0.479863	0.151155	0.152653	0.0380793	0.720072	-0.10669	0.393863	0.0841292	0.438499	-0.0170156	0.881682
SCF	0.0888995	0.402039	0.0588788	0.579315	-0.114413	0.280189	-0.10143	0.417728	0.0145804	0.893373	0.0764849	0.502884
IL18	-0.185874	0.0777293	-0.0145565	0.891072	0.0199873	0.850838	-0.0284521	0.820598	0.197766	0.0663378	0.0270204	0.813139
SLAMF1	-0.196609	0.0632695	-0.00914516	0.931826	-0.0773347	0.468764	0.175131	0.162905	-0.223265	0.0387964	0.0398462	0.729066
TGF-alpha	-0.279487	0.00729712	-0.0916866	0.387387	0.03577	0.736407	0.263876	0.0322833	-0.0188635	0.862324	0.153408	0.177083
MCP-4	-0.10352	0.328822	0.0527473	0.619495	-0.0347667	0.743541	0.153116	0.219671	0.164121	0.128763	0.233423	0.0384215
CCL11	0.0702182	0.508358	-0.209524	0.0462304	0.0158146	0.881723	0.186223	0.134366	0.0836371	0.441192	-0.0440604	0.699821
TNFSF14	-0.243813	0.0198624	-0.0281414	0.791169	-0.0122153	0.908508	-0.0623108	0.61917	0.0110082	0.919395	0.0088851	0.938055
FGF-23	0.0496155	0.650072	-0.00193405	0.9859	-0.0964291	0.377117	-0.0984866	0.446325	0.0426724	0.701688	0.0467141	0.690646
MMP-1	0.176748	0.0937417	-0.0502469	0.636215	-0.0862398	0.416322	-0.0307484	0.80639	0.0847671	0.435023	-0.0160662	0.888239
LIF-R	-0.379631	0.000206172	0.0442746	0.676884	-0.00858417	0.935635	0.0874856	0.484866	-0.0609827	0.574726	0.0481256	0.673627
FGF-21	0.0538939	0.61189	-0.145166	0.169771	-0.02932	0.782635	-0.00348607	0.977838	0.0875374	0.420108	0.0911879	0.424149
CCL19	-0.129798	0.220097	-0.0934544	0.378261	-0.0150342	0.88752	0.0588039	0.639067	0.0524896	0.629208	0.0891431	0.434656
IL-15RA	-0.0630405	0.557271	0.0588015	0.584129	-0.0894791	0.404346	-0.0411276	0.744965	-0.0540942	0.622932	-0.0477371	0.678118
IL-10RB	-0.220115	0.0360361	-0.0755216	0.476782	-0.118522	0.263162	0.19474	0.117141	0.0535102	0.622547	0.0223953	0.844684
IL-18R1	-0.416484	4.02092e-05	0.0588151	0.579727	0.0270107	0.79938	0.0167623	0.89373	-0.0782606	0.471209	0.0967868	0.396136
PD-L1	-0.326246	0.00159952	0.0467909	0.659627	-0.137904	0.192379	-0.0307484	0.80639	-0.086699	0.42459	-0.0953749	0.403095
CXCL5	0.0900303	0.396056	0.120354	0.255804	-0.0406434	0.702082	-0.0363845	0.771788	0.126668	0.242362	0.139143	0.221338
TRANCE	0.145724	0.16812	0.00598821	0.955075	0.214827	0.0408615	-0.0367185	0.76975	0.0771123	0.477759	0.138997	0.221828
HGF	-0.378532	0.000215845	-0.0362956	0.732679	0.0825131	0.436822	0.123223	0.324278	-0.0655573	0.54632	0.064557	0.571911
IL-12B	-0.0526676	0.620024	0.182656	0.0831036	0.0146998	0.890006	-0.0460286	0.713628	-0.0714077	0.511018	-0.0666991	0.559196
MMP-10	0.23147	0.0272699	-0.177831	0.0917154	-0.0201147	0.849898	0.0743346	0.55306	-0.110174	0.309695	0.0132911	0.907449
IL10	-0.395964	0.000102291	0.0143017	0.892967	-0.0182195	0.863898	0.00219186	0.986064	-0.0420466	0.698991	0.0134981	0.906014
TNF	-0.220051	0.0360913	-0.0326167	0.758902	0.0393534	0.711113	-0.0371777	0.766951	0.0381643	0.725624	-0.0388267	0.734062
CCL23	-0.269135	0.00988918	-0.00382226	0.971316	0.197308	0.0608398	0.147605	0.236918	-0.0310746	0.775092	0.053408	0.640165
CD5	0.0260551	0.806336	0.0247651	0.815751	0.083405	0.431864	-0.134662	0.281025	0.0590873	0.586694	0.17741	0.117781
CCL3	-0.29363	0.00472984	-0.0377926	0.722094	0.00226151	0.983026	0.0455694	0.716364	-0.0226726	0.834882	-0.0062074	0.956701
Flt3L	-0.124892	0.238178	-0.0773849	0.465944	-0.191639	0.0687968	0.0405177	0.746687	0.109681	0.311874	-0.00155794	0.989128
CXCL6	-0.00844083	0.936708	0.165265	0.117461	0.0588947	0.579213	-0.0861914	0.491374	0.117281	0.279321	0.136685	0.229689
CXCL10	-0.340484	0.000958721	0.0607581	0.567246	-0.0225673	0.83185	0.064774	0.605355	-0.102391	0.345317	0.0249757	0.827052
4E-BP1	-0.0169932	0.87298	-0.0432871	0.683703	0.0435738	0.681721	0.110573	0.376777	0.0645367	0.552598	0.0624148	0.58476
SIRT2	0.0846472	0.425013	0.0380156	0.720521	-0.0564899	0.594827	-0.0295794	0.813616	0.0284319	0.793775	0.0941334	0.409273
CCL28	0.136694	0.196349	0.109954	0.299483	-0.186542	0.0766476	0.0370525	0.767714	-0.10487	0.333703	-0.00761928	0.946866
DNER	-0.0764771	0.471207	-0.0526995	0.619812	-0.0470298	0.657998	0.222085	0.0730991	0.00318947	0.97661	-0.0323759	0.776985
EN-RAGE	-0.100908	0.341237	0.0119287	0.910647	0.186574	0.0765964	-0.0439829	0.725843	-0.0329518	0.761897	0.147322	0.195099
CD40	-0.0433986	0.682932	0.101593	0.337954	-0.0455805	0.667907	-0.146978	0.238935	-0.0534373	0.623021	0.093111	0.414401
IFN-gamma	-0.173849	0.0993389	-0.0595318	0.575109	0.00133779	0.989959	-0.164471	0.186952	-0.00357221	0.973804	-0.0272639	0.811487
FGF-19	-0.042252	0.690878	-0.0732282	0.490306	0.262128	0.0120722	0.169774	0.172942	0.0243676	0.822733	0.310054	0.00542297
MCP-2	-0.273706	0.00865908	-0.0571906	0.590257	-0.00815416	0.938853	0.14606	0.241915	0.0427207	0.694402	0.0942308	0.408786
CASP-8	0.00418857	0.968568	0.152795	0.148198	0.00858417	0.935635	-0.0398915	0.750474	0.0332252	0.759981	0.178262	0.115999
CCL25	-0.0889314	0.40187	-0.122169	0.248649	0.0187928	0.859658	-0.101722	0.416381	0.0530546	0.625517	-0.0106621	0.925698
CX3CL1	-0.23886	0.0225964	0.0845358	0.425626	-0.0466953	0.66028	0.036969	0.768223	-0.0805387	0.458356	0.0657984	0.564526
TNFRSF9	-0.0554865	0.601396	-0.0689122	0.516296	0.117917	0.265625	-0.119424	0.339532	0.0310564	0.77522	0.0171616	0.880673
NT-3	0.00873516	0.935623	-0.00759043	0.944044	0.0444859	0.680668	-0.0284341	0.823509	0.109264	0.322476	0.155735	0.17915
TWEAK	0.190174	0.0709843	0.129416	0.22147	0.0981526	0.354649	0.0294541	0.814391	-0.019793	0.855611	-0.042259	0.711543
CCL20	-0.139767	0.186381	-0.108282	0.306938	0.0991241	0.349883	-0.0667362	0.594447	0.0618029	0.569583	0.0282863	0.804555
ST1A1	-0.0133461	0.900081	0.0446886	0.674033	0.0930881	0.380141	-0.103726	0.40721	-0.0652293	0.548334	0.123442	0.278436
STAMBP	0.0476668	0.653661	0.0323459	0.760843	-0.0956681	0.367019	-0.0386807	0.757812	0.0110811	0.918863	0.0882181	0.439457
ADA	0.0790572	0.456333	0.0983915	0.353473	0.146361	0.166248	0.0182653	0.884265	-0.0117737	0.913811	0.0212512	0.852527
TNFB	0.17146	0.104146	-0.0313744	0.76782	-0.0628285	0.554088	-0.155412	0.212752	0.109973	0.310581	0.0868062	0.446842
CSF-1	-0.490142	8.16291e-07	0.0826087	0.436289	-0.0961937	0.364381	0.0342135	0.785067	-0.0238208	0.826648	0.0547468	0.631793
