## Supplementary material for "Combined Metabolic Activators accelerates recovery in mild-to-moderate COVID-19": Dataset 12N

### Sheet: Sheet1
	Aspartate transaminase (U/L)			Alanine aminotransferase (U/L)			Lactate dehydrogenase (U/L)			Triglyceride (mg/dL)			Hemoglobin (g/dL)
Proteins	Correlation	P-Value	FDR	Correlation	P-Value	FDR	Correlation	P-Value	FDR	Correlation	P-Value	FDR	Correlation	P-Value	FDR
IL8	0.142376	0.0558815	0.134115	0.0769009	0.303502	0.464939	0.0918433	0.218823	0.376791	-0.0487484	0.516969	0.717379	0.0391952	0.601395	0.782634
VEGFA	0.228947	0.00193452	0.00663265	0.292257	6.54652e-05	0.000942699	0.164209	0.0271808	0.113372	0.22061	0.003002	0.024016	0.276692	0.000169897	0.00384952
CD8A	0.184936	0.0126896	0.0351405	0.0812025	0.277172	0.443474	0.153589	0.0389911	0.130494	-0.0557112	0.458864	0.660764	0.0771749	0.303135	0.545644
CDCP1	0.281551	0.000123233	0.000521927	0.329896	5.75602e-06	0.000207217	0.287622	8.63583e-05	0.0062178	0.3396	3.30852e-06	0.000119107	0.246929	0.000832626	0.00771107
CD244	7.60354e-05	0.999189	0.999189	-0.0485909	0.515965	0.663383	0.0595132	0.426133	0.587214	-0.00592811	0.937225	0.939072	-0.0471544	0.529621	0.762654
IL7	0.0862992	0.248029	0.392496	0.0154434	0.836524	0.89566	0.1207	0.105549	0.241438	0.0182394	0.808519	0.886297	-0.0315714	0.673953	0.808744
OPG	0.306512	2.70969e-05	0.000177362	0.174825	0.018578	0.0581573	0.194744	0.00861261	0.0620108	-0.1193	0.111694	0.251311	0.0454923	0.544245	0.768346
LAP TGF-beta-1	0.0244915	0.743467	0.8364	-0.0189256	0.800363	0.886556	0.197475	0.00770705	0.0620108	0.0702772	0.349884	0.547644	0.00593495	0.936976	0.963746
uPA	0.225958	0.00222412	0.00696247	-0.0376143	0.615161	0.732321	0.196247	0.00810334	0.0620108	-0.132398	0.077272	0.203572	0.0346691	0.644058	0.785969
IL6	0.226933	0.00238564	0.00715691	0.227189	0.0023579	0.0130592	0.0926906	0.219795	0.376791	-0.00977238	0.89787	0.923523	0.16315	0.0305006	0.0888578
IL-17C	0.15592	0.0360826	0.0962203	0.0973904	0.192139	0.34585	0.120123	0.107237	0.241438	-0.017393	0.817245	0.886297	-0.00972418	0.896916	0.935913
MCP-1	0.30804	2.45847e-05	0.00017701	0.300972	3.83871e-05	0.000881274	0.213823	0.00384914	0.0620108	0.10112	0.178022	0.356045	0.253855	0.000584748	0.00771107
IL-17A	0.123238	0.101239	0.202479	0.11578	0.123807	0.253012	0.182475	0.0147739	0.0759802	0.113966	0.13205	0.28811	0.0218612	0.77272	0.897353
CXCL11	0.312043	1.9003e-05	0.000152024	0.153594	0.038985	0.107958	0.200317	0.00685569	0.0620108	-0.211278	0.00452509	0.0296188	-0.00411752	0.956252	0.96731
AXIN1	0.0688516	0.357061	0.535592	0.0742339	0.320629	0.480943	0.0736824	0.324247	0.478436	0.0833785	0.267151	0.457974	0.0184316	0.806005	0.906755
TRAIL	0.289428	7.75662e-05	0.000349048	0.184579	0.0128658	0.046767	0.0486865	0.515138	0.598855	-0.0912589	0.224387	0.40693	0.165241	0.0266397	0.0871845
CXCL9	0.333581	4.45549e-06	4.00994e-05	0.22952	0.00188302	0.0112981	0.18097	0.0147686	0.0759802	-0.0429374	0.568201	0.771896	0.0639702	0.393578	0.629726
CST5	0.00239866	0.974434	0.988159	0.0786703	0.292478	0.457792	0.227088	0.00211033	0.0506479	0.147231	0.0492128	0.147638	0.246359	0.000856786	0.00771107
OSM	0.144704	0.0519493	0.128978	0.186268	0.0120514	0.046767	0.0444657	0.552262	0.625437	0.0294846	0.695207	0.863015	0.223619	0.00254811	0.0166785
CXCL1	0.0401325	0.59168	0.747195	-0.0390769	0.601473	0.732321	0.0541955	0.468693	0.588318	0.00575338	0.939072	0.939072	-0.0511721	0.495106	0.727503
CCL4	0.0871163	0.243563	0.392496	0.162847	0.0284995	0.0854985	0.0566747	0.448566	0.587214	0.171407	0.0217788	0.0871153	0.179327	0.0160087	0.0576315
CD6	-0.1363	0.0673138	0.155156	-0.0370542	0.620438	0.732321	0.0341034	0.648557	0.718401	0.147506	0.0487857	0.147638	0.0916721	0.220982	0.4297
SCF	-0.116021	0.119864	0.233249	-0.263342	0.000341255	0.00273004	0.093565	0.210272	0.376791	-0.303673	3.58977e-05	0.000646158	-0.0654902	0.382412	0.625765
IL18	0.24169	0.00104615	0.00396434	0.197616	0.00766278	0.0324541	0.234729	0.00146955	0.0506479	0.0997315	0.184085	0.358219	0.234635	0.00152228	0.0121783
SLAMF1	0.0495736	0.508694	0.678258	0.0513785	0.493366	0.64586	0.151513	0.0423226	0.132488	0.0487543	0.518107	0.717379	0.209557	0.00487205	0.0285501
TGF-alpha	0.0380106	0.611439	0.747195	0.0955996	0.20048	0.352063	0.0699251	0.349596	0.502859	0.0360102	0.63225	0.827672	0.189904	0.010669	0.04043
MCP-4	0.0245128	0.743252	0.8364	0.157262	0.0344935	0.0993413	0.0689759	0.356192	0.502859	0.231598	0.0018123	0.0163107	0.145464	0.0513685	0.127535
CCL11	0.0640735	0.391484	0.563737	0.0850981	0.254698	0.426471	0.0777099	0.298428	0.457166	0.137076	0.0672879	0.186336	0.0893875	0.232754	0.4297
TNFSF14	0.124733	0.0943237	0.200749	0.0709289	0.342704	0.493494	0.116571	0.118105	0.250105	0.0909294	0.226072	0.40693	0.16099	0.0308534	0.0888578
FGF-23	0.0177081	0.817126	0.880607	-0.0918048	0.229639	0.393667	0.100845	0.186783	0.34483	0.0627966	0.413145	0.608089	-0.209234	0.00587592	0.030219
MMP-1	-0.0873251	0.24243	0.392496	-0.106608	0.153178	0.290232	0.107055	0.15145	0.311555	0.0912359	0.224505	0.40693	-0.0576566	0.442015	0.67713
LIF-R	0.297125	4.86898e-05	0.000250404	0.113997	0.126506	0.253012	0.130627	0.0796443	0.212385	-0.127218	0.0896898	0.215256	0.0687176	0.35935	0.616029
FGF-21	0.020639	0.78272	0.867013	0.0602177	0.420667	0.573804	0.0865098	0.246873	0.403973	0.215991	0.00368579	0.0265377	-0.0750364	0.31677	0.556279
CCL19	0.347253	1.67345e-06	1.72126e-05	0.21746	0.00327545	0.0159761	0.16091	0.0304689	0.115461	-0.0216053	0.774061	0.886297	0.11943	0.110294	0.240641
IL-15RA	0.154847	0.0395956	0.101817	0.131586	0.0808408	0.185426	0.125464	0.096123	0.241438	-0.0256907	0.735758	0.876825	0.175828	0.0195843	0.0671462
IL-10RB	-0.00266124	0.971637	0.988159	0.115681	0.12096	0.253012	0.0486237	0.515681	0.598855	0.271198	0.000240644	0.00346527	0.27259	0.000213862	0.00384952
IL-18R1	0.418561	4.52932e-09	8.15277e-08	0.36601	4.04182e-07	2.91011e-05	0.143272	0.0543414	0.163024	0.0738377	0.325951	0.521522	0.202066	0.0065236	0.0313133
PD-L1	0.301587	3.69444e-05	0.000204615	0.217102	0.00332836	0.0159761	0.163005	0.0283431	0.113372	-0.109624	0.144071	0.305091	0.114065	0.127344	0.26967
CXCL5	-0.0566393	0.448851	0.609759	-0.107803	0.148598	0.289163	0.0323649	0.665362	0.72585	0.0202001	0.788397	0.886297	-0.0601759	0.422295	0.660983
TRANCE	-0.261724	0.000372296	0.00148918	-0.0821962	0.271316	0.443474	-0.130823	0.0791914	0.212385	0.258378	0.000479183	0.0057502	-0.00307605	0.96731	0.96731
HGF	0.201158	0.00662016	0.0190661	0.297035	4.89596e-05	0.000881274	0.155434	0.0366736	0.130494	0.344969	2.256e-06	0.000119107	0.248749	0.000759485	0.00771107
IL-12B	0.239019	0.00119324	0.00429568	0.120531	0.106043	0.231367	0.084322	0.259072	0.405504	-0.130137	0.0825097	0.204852	-0.0169404	0.821426	0.909887
MMP-10	-0.0746586	0.31786	0.486934	-0.151527	0.041727	0.111272	-0.0578233	0.43941	0.587214	-0.0272833	0.716952	0.874924	-0.014347	0.848405	0.920259
IL10	0.368076	3.437e-07	4.1244e-06	0.205977	0.00540526	0.0243237	0.181569	0.0144369	0.0759802	-0.0343686	0.647862	0.832966	0.0973226	0.1937	0.3874
TNF	0.373907	2.16185e-07	3.11306e-06	0.258812	0.000434864	0.00313102	0.190942	0.0100298	0.0656499	-0.0394576	0.599992	0.799989	0.192054	0.00979994	0.0392671
CCL23	0.089075	0.233084	0.392496	0.184328	0.0129908	0.046767	-0.00789314	0.916013	0.942185	0.190989	0.0104379	0.0536099	0.207659	0.00515488	0.0285501
CD5	0.00465235	0.950437	0.988159	0.0710373	0.341966	0.493494	0.053561	0.473923	0.588318	0.131566	0.0791668	0.203572	0.139619	0.0615809	0.143027
CCL3	0.0953595	0.201618	0.354061	0.17694	0.0171805	0.056227	0.0986935	0.186229	0.34483	0.189261	0.0111687	0.0536099	0.146933	0.0490365	0.126094
Flt3L	-0.0858044	0.250761	0.392496	0.0623083	0.40469	0.571327	0.0228526	0.760091	0.804803	0.25437	0.000590179	0.00607041	-0.0135865	0.856352	0.920259
CXCL6	0.0443601	0.553207	0.711267	-0.0409456	0.584186	0.732321	0.0539101	0.471041	0.588318	0.0132551	0.860211	0.910811	-0.044138	0.556307	0.770272
CXCL10	0.454117	1.35521e-10	4.87874e-09	0.244864	0.000893104	0.00584577	0.207526	0.00505962	0.0620108	-0.202932	0.00644112	0.0386467	0.0901748	0.228649	0.4297
4E-BP1	0.105161	0.158863	0.287615	0.097753	0.190481	0.34585	0.121748	0.102537	0.241438	0.104603	0.163465	0.33627	0.192011	0.00981678	0.0392671
SIRT2	0.0379204	0.612285	0.747195	0.0341989	0.647639	0.752097	0.0567344	0.448088	0.587214	0.0744068	0.322226	0.521522	0.0411906	0.582996	0.782634
CCL28	-0.135497	0.0689581	0.155156	-0.272422	0.000207185	0.00186466	0.0032625	0.965232	0.965232	-0.177926	0.0171791	0.0727584	-0.197759	0.00778935	0.0350521
DNER	0.10493	0.159786	0.287615	0.0378716	0.612743	0.732321	0.139394	0.0612749	0.176472	-0.0185387	0.805439	0.886297	0.295557	5.62427e-05	0.00202474
EN-RAGE	0.0267604	0.720647	0.8364	0.146144	0.0496344	0.127631	0.1201	0.107306	0.241438	0.137121	0.0671973	0.186336	0.295996	5.47615e-05	0.00202474
CD40	0.104946	0.159721	0.287615	0.0173628	0.816545	0.890776	0.102036	0.171684	0.343029	-0.0675549	0.36891	0.565138	-0.0188422	0.801771	0.906755
IFN-gamma	0.290752	7.16627e-05	0.000343981	0.138594	0.0627912	0.155895	0.0854827	0.252549	0.404079	-0.164237	0.0280289	0.106215	0.0386415	0.606546	0.782634
FGF-19	-0.0170826	0.819454	0.880607	0.0274571	0.713688	0.802899	0.00498785	0.946868	0.960204	0.151377	0.043097	0.147638	0.0348821	0.642022	0.785969
MCP-2	0.462744	5.43172e-11	3.91084e-09	0.286118	9.43802e-05	0.00113256	0.17237	0.0203231	0.0914541	-0.147878	0.0482125	0.147638	0.227352	0.0021457	0.015449
CASP-8	0.123523	0.0975862	0.200749	0.0564549	0.450331	0.600442	0.152911	0.0398733	0.130494	0.0103161	0.890986	0.923523	0.14011	0.0606637	0.143027
CCL25	0.0570701	0.445402	0.609759	-0.00494082	0.947368	0.960712	0.013811	0.853598	0.890711	-0.0614499	0.413839	0.608089	0.163212	0.0285853	0.0888578
CX3CL1	0.302981	3.38601e-05	0.000203161	0.135268	0.0694332	0.16664	0.172971	0.0198833	0.0914541	-0.31241	2.06695e-05	0.000496067	0.148826	0.0461603	0.126094
TNFRSF9	-0.0566869	0.448469	0.609759	0.0318206	0.670659	0.766467	-0.0440548	0.555944	0.625437	0.151708	0.042638	0.147638	0.107719	0.150058	0.30869
NT-3	-0.0365993	0.627663	0.753196	0.0108613	0.885586	0.92409	-0.0741004	0.325602	0.478436	0.191923	0.0107177	0.0536099	-0.0364752	0.629811	0.785969
TWEAK	-0.227054	0.00211364	0.00691738	-0.177507	0.0168216	0.056227	-0.0512366	0.493349	0.596572	0.122725	0.101706	0.236219	0.0384089	0.608715	0.782634
CCL20	0.0658984	0.378108	0.555587	0.014546	0.845902	0.89566	0.0893078	0.231861	0.388232	-0.085425	0.255546	0.448764	-0.067179	0.370234	0.619927
ST1A1	-0.0124769	0.867604	0.918639	-0.00569137	0.939388	0.960712	-0.0300556	0.687944	0.739283	-0.0246896	0.742866	0.876825	0.0258083	0.730921	0.862727
STAMBP	0.0451123	0.546491	0.711267	0.00287253	0.969386	0.969386	0.100958	0.176279	0.343029	0.0166669	0.824749	0.886297	0.0540269	0.471326	0.706989
ADA	0.124185	0.0957895	0.200749	0.129453	0.0824114	0.185426	0.118507	0.11208	0.244539	0.0797532	0.28858	0.483204	0.147279	0.0485004	0.126094
TNFB	0.0265059	0.723195	0.8364	-0.0599959	0.422384	0.573804	0.0507883	0.497144	0.596572	0.0309515	0.680852	0.860024	-0.0102161	0.891733	0.935913
CSF-1	0.435069	9.33891e-10	2.24134e-08	0.27446	0.000184786	0.00186466	0.202194	0.00634026	0.0620108	-0.180673	0.0155094	0.0697922	0.129759	0.082543	0.185722
